# *Ex vivo* drug testing in an ultra-rare sarcoma reveals therapeutic vulnerability and resistance

**DOI:** 10.1101/2022.08.03.22278327

**Authors:** Sharon Pei Yi Chan, Baiwen Luo, Benjamin Jieming Chen, Andre Villanueva, Sam Xin Xiu, Benjamin Livingstone Farah, Nicholas Shannon, Chin-Ann Johnny Ong, Claramae Shulyn Chia, Ming-Hui Yong, Krishan Kumar, London Lucien Ooi, Timothy Kwang Yong Tay, Xing Yi Woo, Tan Boon Toh, Edward Kai-Hua Chow, Valerie Shiwen Yang

## Abstract

Solitary fibrous tumors (SFTs) are rare soft tissue sarcomas for which therapeutic options are limited and ineffective. We successfully demonstrated how functional personalized treatment was implemented in the clinic for an ultra-rare sarcoma with otherwise limited options, through a combined strategy of patient-derived model development and computational drug analytics. Molecular profiling of tumours and patient-derived models uncovered potential biomarkers to predict responses to specific drugs.

We generated patient-derived SFT cells (PDSC) and used a computational combinatorial drug screening analytics platform, Quadratic Phenotypic Optimization Platform (QPOP), to determine therapeutic vulnerability and resistance in an ultra-rare locally recurrent brain SFT and its distant liver metastasis. QPOP derived and ranked the efficacy of 531,441 drug combinations, revealing BETi-pazopanib synergy in the liver lesion that outperforms standard-of-care combination doxorubicin-ifosfamide, which was antagonistic. In tumour and PDSC from the pazopanib-resistant brain lesion, transcriptomic analyses identified the UGT1A family as potential biomarkers of pazopanib resistance. Eribulin sensitivity was predicted to be shared across both lesions. Our patient was therefore treated with eribulin and successfully gained clinically meaningful disease control.
