## Supplementary material for "*Ex vivo* drug testing in an ultra-rare sarcoma reveals therapeutic vulnerability and resistance": Table S4

### Sheet: DEG_PAZ_OTX_COMvCTRL
Table S4. Genes with enhanced differential expression with OTX+PAZO relative to either single agent (p-value < 0.05, log2foldchange > ±1).
HGNC SYMBOL	hSC06_Control (CPM)	hSC06_PAZO (CPM)	hSC06_OTX (CPM)	hSC06_OTX+PAZO (CPM)	p-value (PAZO vs Control)	p-value (OTX vs Control)	p-value (OTX+PAZO vs Control)
KRTAP1-1	3.8115	0.601	0.133	0.118	2.94432e-07	1.26715e-11	9.28568e-13
KRTAP2-3	26.256	5.845	1.2	0.55	1.61396e-07	4.29035e-19	2.87885e-24
GNA14	2.8835	0.638	0.444	0.118	2.80725e-05	3.43797e-06	1.05552e-10
FAM180A	3.7875	0.901	0.311	0.236	2.11016e-05	3.27114e-09	1.51493e-10
PDCD1LG2	23.702	6.045	2.622	2.556	1.5606e-06	1.7125e-12	1.01841e-12
TICRR	5.4235	1.427	0.755	0.55	2.19637e-05	2.12668e-08	5.41423e-10
LDB3	1.0095	0.263	0.533	0.079	0.00559719	0.175638	1.76417e-05
LOC107986314	1.352	0.375	0.044	0.039	0.00236247	1.16315e-06	7.84143e-07
DHRS9	0.9655	0.3	0.044	0	0.0154429	4.32255e-05	2.6857e-06
RCAN1	383.127	131.569	104.382	30.903	6.32203e-05	1.76173e-06	8.00986e-17
CXCL1	8.5095	2.929	7.776	0.55	0.000253634	0.767379	1.2106e-13
HAS2	77.8425	26.883	0.355	0.118	7.9604e-05	3.58712e-37	3.79076e-42
LOC100653049	52.968	19.576	5.647	2.72	0.00021758	1.54325e-13	1.00478e-19
SHISA3	4.369	1.652	0.755	0.511	0.00189998	6.63091e-07	8.74591e-09
CCL2	2.455	0.939	0.311	0	0.00472525	2.10989e-06	1.07667e-11
ANKRD1	192.234	73.366	17.775	17.142	0.000286743	2.20643e-15	9.59442e-16
KRT34	241.69	93.101	16.882	14.973	0.000321803	4.57194e-18	3.07686e-19
KRT19	39.7455	15.319	3.822	3.696	0.000404914	4.08852e-14	1.72655e-14
BORA	5.5355	2.178	1.822	0.668	0.00195199	0.000392547	4.07458e-09
LOC100506178	1.1545	0.451	0.089	0	0.0262932	3.5034e-05	4.3217e-07
CENPW	4.904	1.952	0.933	0.865	0.00263252	1.15941e-06	3.84579e-07
PLK4	6.1875	2.516	0.933	0.826	0.00238822	3.07811e-08	4.66021e-09
CRYBG1	6.5585	2.666	0.933	0.747	0.00208714	1.18467e-08	4.31536e-10
CAVIN2	8.0615	3.304	0.444	0.079	0.00198938	1.08427e-13	3.26635e-20
LMOD1	24.443	10.062	24.396	4.403	0.00108139	1	5.71942e-09
ORC1	2.306	0.976	0.8	0.354	0.0118054	0.00316192	7.79074e-06
PRECSIT	3.23	1.427	0.355	0.354	0.0118073	1.17919e-07	7.00527e-08
DUSP2	12.505	5.594	2.755	1.73	0.00365542	4.88768e-07	4.48141e-10
MYBL2	19.2595	8.636	5.599	3.696	0.00315236	1.4243e-05	2.4243e-08
CXCL6	10.1025	4.581	4.533	1.612	0.0050034	0.00500561	6.69759e-09
IL6	11.9835	5.444	1.066	0.118	0.00455513	1.0637e-12	6.95888e-23
KRTAP1-5	25.377	11.602	2.222	1.337	0.00362757	3.18144e-14	3.69103e-18
DUSP8	4.053	1.877	2.711	1.101	0.0123029	0.196852	9.92867e-05
C11orf87	18.9345	8.786	8.132	3.892	0.00479535	0.00215379	6.77909e-08
MCM5	25.084	11.714	4.888	3.971	0.0046919	2.24443e-08	6.1201e-10
PTGS2	4.8015	2.29	1.733	0.826	0.014278	0.00123635	3.04634e-07
KNTC1	15.5525	7.584	3.199	2.674	0.00858775	1.19271e-07	7.3332e-09
PLEK2	11.4385	5.594	3.511	2.398	0.0101612	5.28828e-05	2.44401e-07
TMEFF1	1.6735	0.82	1.216	0.451	0.0545086	0.399944	0.00133674
RBL1	8.606	4.243	2.266	1.848	0.0121167	1.35765e-05	7.77283e-07
RAD51	6.1595	3.079	0.4	0.315	0.0169516	6.26373e-12	2.97132e-13
C6orf132	15.9965	8.11	3.199	1.494	0.012339	7.48076e-08	4.69326e-13
CCDC81	3.4645	1.76	0.622	0.354	0.0276032	5.27682e-06	2.30522e-08
KLHL13	7.687	3.905	5.51	2.674	0.0168167	0.23683	0.000378112
KIAA0040	4.788	2.516	0.133	0.118	0.0309893	2.05587e-13	1.32979e-14
PRR5L	7.871	4.168	1.822	1.376	0.0235201	3.10441e-06	6.40963e-08
PHLDB2	85.586	45.544	38.527	22.293	0.0156467	0.0025357	1.07287e-06
GBP1	34.203	18.398	12.576	7.51	0.0189205	0.000241341	1.01835e-07
PADI1	9.3405	5.031	0.133	0.118	0.0275512	2.9702e-19	1.64322e-20
RFLNA	64.955	35.143	9.065	6.775	0.0189406	1.9664e-11	6.13027e-14
PLAU	11.4005	6.195	3.422	2.674	0.0273044	4.00282e-05	1.38193e-06
RGS4	338.938	184.165	37.505	25.949	0.0185938	7.24461e-14	2.63488e-17
ALDH1B1	107.008	58.347	30.528	21.821	0.0197862	4.43428e-06	1.52086e-08
CENPK	6.677	3.642	1.555	1.533	0.0337503	4.86988e-06	3.99885e-06
DIAPH3	65.008	35.669	14.931	13.996	0.0217095	1.5233e-07	4.93097e-08
ADGRG6	12.2525	6.796	4.133	3.027	0.0317837	0.000165467	2.44579e-06
HTR1F	1.1985	0.676	0.267	0.197	0.128058	0.00209532	0.000224302
MYCT1	1.6565	0.939	0.089	0.079	0.129598	5.77946e-07	4.86796e-08
CCIN	3.105	1.765	0.755	0.275	0.0780872	7.39684e-05	1.35872e-08
PTHLH	2.2315	1.277	0.578	0.275	0.0881905	0.000605271	1.61057e-06
COL19A1	1.108	0.638	0.622	0.118	0.207725	0.191145	4.28746e-05
CDK15	7.007	4.093	1.6	1.573	0.0601789	3.456e-06	1.94154e-06
PRKD1	34.11	19.975	11.243	8.414	0.0419826	5.57107e-05	6.93899e-07
ANXA3	16.4955	9.687	5.155	4.639	0.0479875	4.36908e-05	1.00512e-05
MELK	20.6895	12.203	6.043	5.976	0.0471363	1.45479e-05	1.09362e-05
PALMD	3.596	2.14	1.378	0.275	0.0862906	0.00327363	1.22961e-09
DPF1	3.464	2.14	2.4	1.062	0.111422	0.241426	0.000424848
TMX2-CTNND1	5.8805	3.647	2.214	0.475	0.0913904	0.00146392	2.00235e-11
HSD3B7	15.7	9.8	6.177	4.718	0.0779349	0.000868605	2.36625e-05
SLC37A1	3.2185	2.028	1.244	0.59	0.138144	0.00399514	4.29585e-06
F3	177.952	111.926	58.257	43.838	0.072155	3.27716e-05	3.44046e-07
KIT	15.3725	9.725	4.844	2.516	0.0887996	5.08058e-05	3.15291e-09
TRPV2	34.656	21.927	11.731	8.296	0.0803439	8.03809e-05	4.10084e-07
ADAMTS14	9.1675	5.82	3.022	2.752	0.100782	0.000163686	4.37932e-05
TLR1	1.3575	0.864	0.4	0.157	0.244809	0.00595811	1.87443e-05
RAC3	4.8825	3.116	1.689	1.533	0.123852	0.000769307	0.000284403
RGS19	8.8125	5.745	2.622	2.123	0.120168	6.02687e-05	3.1161e-06
TGFB2-OT1	3.143	2.048	1.312	0.569	0.163956	0.0092851	6.26117e-06
NLRP10	8.946	5.857	1.2	0.747	0.126442	1.41192e-09	1.33125e-12
LCTL	2.5235	1.652	0.089	0	0.191681	1.64292e-09	7.01727e-12
VEGFC	222.398	146.393	37.682	26.893	0.104087	4.10391e-10	5.06519e-13
SLC43A3	8.672	5.745	1.422	1.337	0.135919	2.47042e-08	7.88522e-09
LOC105376369	1.8015	1.201	0.044	0	0.257639	2.88992e-08	1.23327e-09
RAD51B	3.0435	2.028	2.222	0.944	0.202395	0.331085	0.00060491
GPER1	11.0505	7.359	2.888	2.398	0.136774	6.44429e-06	4.19891e-07
SERPINB2	3.9455	2.628	1.866	0.197	0.182682	0.0178987	1.77224e-11
EVA1A	34.1515	23.091	7.954	7.549	0.135497	3.06024e-07	1.14539e-07
TRIB2	46.055	31.201	9.465	8.689	0.134211	2.92172e-08	5.99177e-09
CDC25A	5.2835	3.604	0.933	0.708	0.191728	3.91605e-07	1.73149e-08
KRT80	3.186	2.178	0.222	0.197	0.213548	4.86717e-09	6.85164e-10
IL21R	2.08	1.427	0.089	0	0.264428	3.04643e-08	1.41403e-10
GBP3	44.652	30.638	11.865	9.122	0.147984	2.02415e-06	2.47285e-08
BDNF	60.3695	41.526	19.597	13.014	0.148843	3.639e-05	5.07957e-08
PAXIP1-AS2	2.181	1.502	0.933	0.629	0.28341	0.0154725	0.000842969
LINC02691	1.143	0.788	0.133	0.039	0.352827	0.000173551	4.85595e-06
TNFAIP3	48.508	33.454	42.926	18.322	0.153399	0.647515	0.000304019
FOXL1	16.7635	11.602	3.644	2.791	0.165291	2.49999e-07	3.16786e-09
MEDAG	15.9985	11.076	7.11	5.386	0.168002	0.00328676	0.000116101
C1orf112	4.215	2.929	1.466	0.904	0.224723	0.00106925	5.94382e-06
FRMD3	11.098	7.772	4.177	3.853	0.188029	0.000679103	0.000241133
RAB27A	17.4205	12.203	2.977	2.909	0.179813	5.29573e-09	3.28338e-09
ZNF586	1.966	1.389	1.2	0.511	0.316263	0.148252	0.000453809
TMEM106A	10.105	7.134	5.643	3.106	0.206424	0.0369342	6.24584e-05
SULT4A1	2.596	1.84	1.022	0.59	0.298244	0.0066853	6.64225e-05
HNRNPA1P4	1.225	0.87	1.162	0.353	0.383865	1	0.00561285
ARSI	2.8525	2.028	0.889	0.315	0.280822	0.00084226	1.57355e-07
LPAR1	38.669	27.522	13.775	10.576	0.193128	0.000154904	3.30864e-06
SPRED3	15.6605	11.151	4.666	2.241	0.204849	2.36056e-05	3.98696e-10
LINC00547	1.5405	1.089	0.044	0	0.352918	2.48777e-07	1.09238e-08
MAST4	10.5265	7.509	4.133	2.713	0.215073	0.0011401	5.90421e-06
PRKCZ	1.573	1.126	0.578	0.393	0.365263	0.0152771	0.0011729
SYNE1	154.923	110.762	33.239	30.117	0.19216	3.4096e-08	5.74796e-09
BCL7A	6.9625	4.994	2.044	1.651	0.238835	7.38127e-05	4.21034e-06
TGFB1I1	74.0055	53.353	22.752	17.85	0.205634	1.52723e-05	3.13841e-07
MLLT11	46.3245	33.491	18.752	16.002	0.211504	0.000765299	9.22044e-05
ARHGAP11B	1.875	1.366	0.845	0.533	0.390021	0.0382871	0.00131481
RHOJ	15.2905	11.189	2.488	2.005	0.244397	4.21816e-09	9.12592e-11
NEXN	80.979	59.323	21.063	9.161	0.228397	1.09567e-06	2.47567e-13
ADCY4	49.583	36.345	12.576	10.93	0.232	8.80402e-07	8.72208e-08
FAIM	8.767	6.42	3.199	2.359	0.262342	0.000577691	1.19295e-05
HK2	49.04	36.045	22.13	17.417	0.236661	0.0027814	0.000131466
CSPG4P11	1.4905	1.1	0.822	0.327	0.399652	0.11829	0.00046722
TICAM2	11.979	8.88	3.449	0.31	0.26809	2.30027e-05	8.60381e-20
KCTD20	412.548	306.341	169.749	133.323	0.246013	0.000759298	2.56871e-05
PLPP3	98.812	73.441	34.483	28.033	0.250037	9.12342e-05	4.01056e-06
C14orf39	1.8125	1.352	0.4	0.393	0.400164	0.000408689	0.000277165
SH2D4A	113.484	85.305	26.795	23.708	0.268209	1.98023e-07	2.27387e-08
KRT7	641.729	482.697	170.46	168.984	0.266849	1.13584e-06	9.79653e-07
CHEK1	10.131	7.622	3.822	3.027	0.299702	0.000752721	4.11087e-05
FMN1	8.475	6.383	1.155	0.756	0.305444	2.24364e-09	8.12288e-12
CALHM5	24.101	18.21	11.82	6.212	0.286926	0.00830276	1.90523e-06
FBLIM1	98.3595	74.889	27.631	24.613	0.290914	3.51447e-06	5.31704e-07
GAR1	18.4985	14.117	7.51	5.19	0.310277	0.00111197	7.93321e-06
TMEM154	13.5275	10.325	5.155	3.971	0.318014	0.000624047	2.06167e-05
PNMA2	49.4875	37.922	23.063	17.299	0.307251	0.0040529	0.00010763
EDNRA	11.447	8.861	4.888	4.207	0.350175	0.00253428	0.000455656
MAPK13	12.547	9.726	3.295	2.674	0.349674	5.78065e-06	2.98261e-07
CARD11	1.457	1.126	0.667	0.354	0.490744	0.0573448	0.00133663
PTX3	515.755	400.47	223.029	122.59	0.324551	0.00141848	1.72624e-07
LOC105378512	2.7125	2.103	0.755	0.432	0.444708	0.00058389	2.06828e-06
HNRNPD	115.329	89.736	31.284	26.185	0.330926	1.97312e-06	9.81774e-08
CCDC85A	27.9405	21.739	10.843	8.492	0.339639	0.000523045	1.88912e-05
MYOCD	2.7565	2.14	0.222	0.118	0.451693	4.52223e-08	2.24479e-10
NAV1	279.565	218.52	53.724	51.977	0.338135	3.94302e-09	2.09787e-09
SENP7	8.3625	6.533	3.733	1.769	0.378778	0.00530672	6.70836e-07
ZSWIM4	6.9145	5.407	5.999	2.909	0.380415	0.632828	0.00310691
DHODH	3.6905	2.891	1.378	1.297	0.419987	0.00252704	0.00118702
BRIP1	34.0815	26.691	4.801	4.602	0.349453	5.36094e-11	2.41819e-11
TBXA2R	6.848	5.383	2.311	2.051	0.399503	0.000370678	7.0098e-05
ARHGAP31	56.1215	44.155	17.952	16.395	0.356276	2.92173e-05	7.5025e-06
LOC100288637	2.3705	1.877	0.969	0.826	0.468902	0.0109147	0.00375327
PLEKHA2	46.418	36.72	19.952	16.159	0.369299	0.00157309	0.000100519
CASP8	4.8275	3.83	1.6	1.101	0.440801	0.000524351	9.16893e-06
IBTK	112.183	89.06	53.68	42.698	0.371829	0.00496797	0.000287327
ZNF710	8.505	6.758	4.31	3.067	0.412933	0.0175187	0.000508164
FRMD6	439.563	350.158	179.614	148.028	0.376723	0.000693082	4.73482e-05
E2F7	13.396	10.701	3.955	3.932	0.410097	2.70826e-05	2.04774e-05
STC2	481.087	385.864	244.758	183.413	0.391408	0.00935681	0.000274476
CEP41	10.9015	8.748	4.799	2.713	0.41978	0.00360074	3.48189e-06
STAMBPL1	7.9425	6.383	3.822	2.123	0.434906	0.0111947	1.41364e-05
TANGO6	23.7505	19.111	9.687	7.627	0.412213	0.00105046	4.48759e-05
NEDD1	51.431	41.451	23.818	19.894	0.408331	0.00371133	0.000409558
DOCK2	4.0095	3.229	1.155	1.062	0.484486	0.000184928	7.62308e-05
DBNDD2	9.604	7.757	3.466	2.889	0.441281	0.00046664	5.12423e-05
HS3ST3A1	15.1835	12.289	2.575	2.565	0.436603	6.1833e-09	5.20091e-09
PPIL1	15.957	12.916	4.666	4.128	0.431157	1.79256e-05	3.09069e-06
COA6	10.267	8.335	4.222	3.892	0.456202	0.00197028	0.000739969
MACROH2A2	6.815	5.557	0.489	0.472	0.473384	7.007e-12	1.25109e-12
IL17RE	2.3985	1.952	0.755	0.432	0.541135	0.00216278	1.13651e-05
CARD10	9.2445	7.547	4.133	3.46	0.461201	0.00507451	0.000702893
RPS6KA6	15.654	12.803	9.198	5.858	0.459646	0.0494766	0.000447923
MRGPRF	23.341	19.111	5.421	4.168	0.4517	4.20162e-07	5.73446e-09
ALKBH8	9.218	7.547	1.822	1.769	0.466553	2.6251e-07	1.33777e-07
TOMM40L	10.5415	8.636	3.244	1.848	0.474902	6.06128e-05	2.78647e-08
LOC107986649	1.325	1.089	0.222	0.119	0.603103	0.000377527	5.0197e-06
PARP2	12.5115	10.288	6.888	4.915	0.472476	0.029557	0.000898571
SLITRK1	1.5535	1.277	0.044	0	0.648889	2.06458e-07	9.04035e-09
PPP1R13L	52.6565	43.629	13.82	12.503	0.472225	1.52614e-06	2.89129e-07
TMCO4	11.572	9.612	2.577	2.005	0.496606	8.08637e-07	1.43869e-08
COLEC10	1.3585	1.126	0.533	0.432	0.646854	0.0278266	0.00811629
CHROMR	4.391	3.642	1.689	1.533	0.551581	0.00256406	0.000974784
LOC102724701	29.542	24.559	12.293	11.685	0.485246	0.00120845	0.000631129
PSD4	10.384	8.636	2.666	1.651	0.509314	5.65183e-06	6.03212e-09
CDC42EP3	227.989	189.835	86.03	61.138	0.479303	0.000245263	1.39287e-06
INAVA	1.4395	1.201	0.222	0.197	0.664374	0.000165409	3.36062e-05
POLE2	1.9265	1.614	0.311	0.197	0.593576	4.20074e-05	1.05118e-06
NRAS	55.5725	46.595	25.018	23.118	0.501289	0.00268528	0.00102077
PAFAH2	10.206	8.561	5.599	3.892	0.531335	0.0312097	0.000800544
HOXB2	4.0685	3.417	1.555	1.062	0.563968	0.00266166	6.18367e-05
SLC7A1	208.143	175.004	70.566	69.866	0.503784	5.42524e-05	4.65828e-05
LOC102724951	4.4365	3.725	1.48	0.98	0.555503	0.000584527	8.37519e-06
LINC00578	7.6605	6.458	5.688	2.28	0.550196	0.290888	6.45947e-05
FLJ46906	2.438	2.065	0.755	0.708	0.642313	0.00179024	0.000768446
CDH3	7.614	6.458	3.733	2.909	0.564368	0.0134215	0.00103194
LYPD6B	2.2605	1.915	0.578	0.472	0.618536	0.000543247	4.98921e-05
DLG1	189.052	160.849	76.254	74.899	0.534503	0.000602911	0.00047416
FAM110A	2.907	2.478	0.978	0.786	0.61272	0.0014813	0.000266899
RPL39L	5.501	4.693	2.727	2.044	0.590788	0.0189991	0.00106355
RIN3	18.716	15.995	7.91	5.662	0.563656	0.00177502	2.31954e-05
SLC35B1	26.3215	22.49	13.331	10.301	0.556896	0.0111686	0.000569796
MAIP1	8.299	7.134	3.822	3.499	0.598796	0.00710617	0.00283177
ASB1	58.171	50.012	30.039	24.652	0.56596	0.0119995	0.00127012
KBTBD11	1.2615	1.089	0.533	0.197	0.709992	0.0500714	0.000132131
IHO1	4.134	3.567	2.044	1.022	0.644566	0.0237058	3.27442e-05
NKX2-5	10.4995	9.086	5.155	3.067	0.605591	0.0110062	2.96062e-05
SNTB1	7.1135	6.158	2.844	1.73	0.616296	0.00183765	5.53168e-06
SLC25A12	10.405	9.011	4.222	3.814	0.602414	0.0016896	0.00048653
PIGBOS1	4.331	3.755	1.866	1.651	0.645027	0.00745311	0.00194622
LRRC45	5.629	4.881	2.844	2.123	0.62205	0.0207286	0.00130106
SSTR1	8.761	7.622	3.511	2.202	0.619754	0.00163525	5.68296e-06
NFATC4	75.246	65.518	12.042	7.785	0.599238	2.35976e-10	4.81518e-14
HAUS5	10.6325	9.274	4.71	4.246	0.629652	0.00381343	0.00126594
ZNF827	34.8575	30.375	9.332	8.768	0.60523	2.60942e-06	9.15295e-07
NEDD9	71.1705	62.064	33.772	26.421	0.60381	0.00471227	0.000220501
IFI16	64.802	56.582	25.684	23.747	0.607747	0.000539703	0.000189384
FAS	45.26	39.536	11.554	8.768	0.610918	1.05598e-06	9.85972e-09
EFCAB11	1.852	1.614	1.111	0.629	0.698427	0.149555	0.00460961
AGO4	15.921	13.93	7.11	6.212	0.629905	0.00345001	0.000729144
NOG	16.512	14.455	1.378	1.101	0.627125	8.10032e-14	2.23855e-15
PSPH	47.5275	41.762	16.444	15.294	0.626982	9.45371e-05	3.38108e-05
RAD18	18.103	15.957	5.643	5.033	0.645188	3.96675e-05	7.64155e-06
MEX3A	2.686	2.365	0.844	0.629	0.718005	0.00101083	8.15174e-05
MTMR2	45.8435	40.475	17.286	13.8	0.640686	0.000310589	1.24162e-05
NCALD	2.5865	2.29	0.755	0.55	0.730498	0.000928395	3.86612e-05
CNOT9	32.9255	29.136	14.22	13.879	0.648056	0.00180827	0.00132132
SHTN1	14.288	12.653	6.221	4.482	0.662927	0.00289582	4.90175e-05
ICAM3	4.2695	3.792	1.866	1.73	0.700662	0.00826227	0.00370059
AMIGO2	202.017	179.397	35.905	25.713	0.652367	1.03968e-09	1.48579e-12
PTPDC1	8.6995	7.735	3.377	2.87	0.685302	0.00113455	0.000161184
FHL2	258.159	229.296	129.756	102.145	0.652549	0.00829316	0.00045997
BDKRB1	1.0555	0.939	0.178	0	0.855761	0.00115501	1.05945e-06
PYROXD1	24.697	21.965	9.687	9.082	0.669692	0.000639481	0.000262192
KCNJ12	5.6925	5.069	1.866	1.494	0.705442	0.00035847	2.80983e-05
RAD51D	8.8355	7.879	1.155	0.904	0.689914	1.06025e-09	2.78028e-11
LURAP1L	14.404	12.841	7.51	3.421	0.675422	0.0175731	1.07775e-06
RUSC2	255.329	227.794	140.554	93.613	0.665486	0.0212983	0.000163261
EVA1C	1.0095	0.901	0.311	0.197	0.85045	0.018047	0.00115501
ARMCX5	8.2805	7.397	4.542	3.549	0.701155	0.0349417	0.00331168
TBX18	20.8015	18.623	11.954	8.768	0.688798	0.0388852	0.00154395
CC2D2A	12.119	10.851	5.91	4.403	0.691733	0.00996777	0.000354365
TMEM126A	11.93	10.701	6.132	4.05	0.703711	0.0166191	0.000159273
MTMR1	22.0525	19.862	9.598	9.554	0.707097	0.00231499	0.00206028
SHROOM3	140.35	126.419	15.197	12.031	0.694525	7.04914e-14	5.25089e-16
PGF	58.7555	52.978	10.576	9.239	0.700119	2.3051e-09	1.9013e-10
IPO8	44.144	39.874	20.796	17.85	0.706877	0.00464302	0.00074428
HLA-DPB1	2.396	2.178	1.022	0.904	0.812253	0.0138894	0.00460882
BCL3	14.074	12.766	6.666	4.089	0.735441	0.00664513	1.79043e-05
DZIP1L	10.552	9.574	4.977	3.971	0.741411	0.00741829	0.000599567
RWDD3	6.4	5.813	3.735	2.607	0.757836	0.0632301	0.00233892
SGK3	8.2525	7.509	4.266	2.367	0.75731	0.0211235	3.50751e-05
COA7	15.9125	14.493	9.423	7.195	0.741633	0.0523243	0.00380602
SYNC	68.844	62.74	27.418	24.73	0.731283	0.000578776	0.000144245
LOC643634	7.2095	6.573	4.534	3.185	0.767411	0.106098	0.0045906
DOK1	72.6065	66.344	31.195	30.706	0.739038	0.00148491	0.00120852
FRMD4A	61.8075	56.545	13.642	12.188	0.743337	8.15403e-08	1.05572e-08
SEMA4C	13.863	12.728	6.888	4.954	0.766395	0.0110347	0.000270218
ATP8B3	1.308	1.201	0.667	0.315	0.881571	0.116017	0.00153657
TMEM200A	121.144	111.288	42.482	42.108	0.753795	9.23473e-05	8.05819e-05
SYNPO2	418.232	384.851	256.756	119.366	0.757541	0.0582198	3.71105e-06
PASK	3.089	2.854	1.022	0.904	0.813242	0.00114197	0.000336747
L3MBTL2	26.904	24.781	12.398	10.183	0.768125	0.00398569	0.000383383
SMYD5	17.7225	16.333	7.91	7.785	0.77735	0.00336587	0.00272537
FAM214B	59.29	54.668	26.084	20.052	0.767198	0.00200382	6.43304e-05
SOX6	1.2245	1.126	0.667	0.236	0.87395	0.15573	0.000528082
LOC107984695	1.5515	1.427	0.489	0.432	0.863043	0.00651252	0.00253077
ACTC1	242.856	224.265	25.018	24.927	0.768887	1.86087e-14	1.64236e-14
HECW2	8.81	8.148	3.955	1.73	0.788655	0.00541401	2.03186e-07
MAML2	27.3005	25.269	14.486	11.559	0.781997	0.0174077	0.0014811
TMEM168	19.4615	18.043	7.599	6.762	0.788026	0.000675203	0.000143788
LYSMD2	5.1	4.731	2.533	1.809	0.824705	0.0216367	0.000833663
ZMYND8	18.452	17.159	4.888	3.853	0.801987	3.82627e-06	1.05416e-07
ZNF839	8.711	8.11	4.399	2.674	0.809296	0.0168375	7.29646e-05
PDE4B	1.0955	1.014	0.089	0.079	0.954202	6.44929e-05	7.41321e-06
CAB39L	10.267	9.574	2.4	1.927	0.82681	2.02758e-06	5.95464e-08
NPAS2	17.5945	16.408	6.932	6.723	0.807331	0.000787075	0.000509471
ARHGAP40	2.0495	1.915	0.222	0.197	0.866824	2.69915e-06	5.06133e-07
PKDCC	21.5615	20.238	8.932	8.178	0.82353	0.00128276	0.00043612
ZCCHC8	17.422	16.37	8.355	7.627	0.837327	0.00733505	0.00255163
INHBE	2.9255	2.741	0.533	0.275	0.886858	1.37647e-05	3.70483e-08
SLC49A3	5.946	5.594	4.31	2.752	0.851299	0.2739	0.00954574
TRAPPC13	13.089	12.315	6.443	5.426	0.836215	0.0108725	0.00167143
PCBP4	35.81	33.717	15.508	15.019	0.834696	0.00186973	0.0012141
MINDY4	3.7805	3.567	3.466	1.573	0.88099	0.802566	0.00619019
DKK1	709.586	670.091	369.137	313.08	0.8379	0.0118125	0.00180759
TSPAN2	62.963	59.511	25.062	19.619	0.843905	0.0005825	1.92321e-05
ANKRD35	1.747	1.652	0.711	0.236	0.91007	0.0220937	1.16076e-05
ZNF239	5.9095	5.594	2.533	2.438	0.872531	0.00511299	0.00287994
TMUB1	20.865	19.787	10.443	9.633	0.860602	0.0102847	0.00435332
ACKR4	1.4245	1.352	0.178	0.118	0.928294	5.5756e-05	2.39473e-06
SLC16A14	4.7555	4.506	0.489	0.432	0.8937	4.22618e-09	3.38747e-10
TRAF3IP2	7.9765	7.577	3.111	2.044	0.875491	0.00128249	8.0078e-06
KIF7	28.5625	27.146	14.486	12.975	0.864227	0.0109468	0.00337123
NLRP1	33.4625	31.802	15.775	12.935	0.861851	0.00500431	0.000462708
BRSK1	7.3185	6.984	2.311	1.101	0.890384	0.000156847	1.38279e-08
TACO1	12.968	12.39	5.91	5.19	0.887697	0.00489749	0.00105391
FGF2	370.558	354.025	144.82	105.33	0.875046	0.000387041	3.49338e-06
TIAM2	15.3275	14.643	6.399	5.858	0.880799	0.00174934	0.000586886
MYLK	134.998	129.047	86.074	61.492	0.877768	0.081354	0.00276921
NGF	36.361	34.843	13.375	9.239	0.88819	0.00023972	1.05871e-06
CDC42EP1	96.019	92.026	29.684	27.994	0.886538	1.54564e-05	6.16975e-06
WIPF1	34.939	33.491	22.263	16.434	0.890869	0.0857037	0.00471449
COBLL1	19.855	19.036	8.088	7.352	0.898316	0.00113207	0.000334594
TSKU	21.4845	20.613	6.088	5.622	0.894569	9.29005e-06	2.53975e-06
NHSL1	9.234	8.861	5.332	3.696	0.909158	0.0494124	0.00138562
TUBGCP3	14.314	13.742	5.332	4.168	0.895248	0.000466503	1.85937e-05
MAGI1	70.1835	67.471	34.083	33.695	0.897024	0.00613085	0.00534586
WFDC21P	6.783	6.533	3.244	2.791	0.929686	0.0114319	0.00240973
AGMAT	3.002	2.891	2	1.101	0.93116	0.208156	0.00305289
PER2	3.1515	3.041	1.866	1.494	0.954459	0.104986	0.0212594
TARS2	14.6025	14.117	8.133	6.762	0.921268	0.0322933	0.0049806
IKBKE	8.3095	8.035	1.777	1.062	0.937726	9.90512e-07	9.04681e-10
XBP1	112.114	108.472	49.725	38.137	0.916459	0.00204857	6.15439e-05
NCF2	5.729	5.557	2.311	1.651	0.937113	0.00293683	6.49872e-05
MED6	11.8535	11.489	7.643	5.504	0.933291	0.109262	0.00600467
SLC38A1	207.012	200.798	81.231	70.495	0.923934	0.000417649	5.75359e-05
LETM2	5.025	4.881	2.577	1.612	0.938993	0.0280895	0.000259362
RBPMS	18.921	18.36	10.798	8.453	0.932818	0.0366131	0.00314032
PPME1	129.672	125.931	49.903	47.337	0.928345	0.00033218	0.000160175
CHAC1	56.514	54.893	22.352	15.216	0.930286	0.0005408	2.10841e-06
CGAS	5.097	4.956	2.222	1.612	0.952661	0.0069211	0.000220685
ELL2	629.791	612.381	341.497	294.405	0.931264	0.0181217	0.00360967
RBKS	2.6265	2.553	1.733	1.062	0.965468	0.211581	0.00796118
NSMCE2	8.0425	7.847	5.466	3.774	0.951798	0.170413	0.00818413
LDB2	5.306	5.181	1.822	1.415	0.955245	0.000650613	3.61639e-05
SEPTIN8	57.424	56.132	27.951	24.062	0.950631	0.00637815	0.00109939
TLR6	1.069	1.051	0.397	0.157	1	0.0357199	0.000210511
ZNF469	33.286	32.59	12.131	9.239	0.958269	0.000224904	4.39655e-06
SEC16B	2.028	1.987	0.844	0.833	1	0.0145019	0.014344
ACADL	1.0665	1.051	0.489	0.393	1	0.0869295	0.0271252
NACAD	10.8595	10.663	6.977	5.033	0.975472	0.107118	0.00612933
ARHGEF10L	13.0645	12.841	6.888	5.544	0.977865	0.019819	0.00203661
LOC102724488	79.5215	78.219	12.637	12.416	0.970033	1.97421e-10	1.33608e-10
FILIP1L	122.234	120.261	78.164	38.216	0.970231	0.0835055	1.73014e-05
KLF11	7.443	7.322	2.622	1.73	0.982087	0.000540768	2.94959e-06
NEMP2	7.56	7.434	2.888	2.831	0.991365	0.00109692	0.000793453
INPP4B	19.4335	19.149	6.71	4.954	0.977795	0.000140462	1.99062e-06
C9orf64	16.03	15.882	6.043	5.74	0.998487	0.000507928	0.000249275
TDRD3	8.1455	8.072	4.044	3.185	1	0.0148061	0.00115488
SREK1IP1	23.7115	23.504	9.865	9.515	1	0.00134173	0.000803156
DACT1	53.0705	52.64	22.13	14.547	0.998008	0.00106621	2.78241e-06
BNIP1	6.225	6.195	3.288	2.988	1	0.0281777	0.011988
AFG1L	2.8265	2.816	1.111	0.786	1	0.00586348	0.000379163
ABHD17C	12.663	12.653	6.088	5.308	1	0.00852445	0.00186073
TM7SF2	1.538	1.539	6.888	7.981	1	6.50316e-08	1.71899e-09
CEP68	7.217	7.23	23.597	25.241	1	1.4741e-06	3.38679e-07
SLC9A3R1	9.929	9.987	67.588	69.748	0.97488	2.7301e-15	8.76304e-16
SLC25A30	19.1545	19.299	32.75	43.76	0.958814	0.0272052	0.000603012
PNMA1	48.9035	49.411	108.515	110.834	0.947042	0.000816744	0.0005842
ARRDC3	16.676	16.896	35.683	38.098	0.943995	0.00166524	0.000623643
NDST2	19.107	19.449	53.991	56.616	0.930695	1.49989e-05	5.89606e-06
ARRDC1	9.4415	9.612	23.729	24.573	0.9262	0.000170817	9.17682e-05
SLC26A6	7.699	7.847	13.864	15.845	0.940276	0.0192988	0.00378697
TAF4	7.978	8.148	17.553	21.349	0.933433	0.00150998	6.33046e-05
RNF227	3.091	3.159	7.067	11.117	0.968327	0.00197092	6.86299e-07
STXBP1	49.9915	51.176	101.983	109.497	0.90505	0.00279406	0.000988331
GIT1	33.611	34.468	70.344	86.93	0.902636	0.00203344	6.63143e-05
BTG1	32.5615	33.454	97.272	100.376	0.894129	4.21872e-06	2.17283e-06
POLN	1.627	1.68	3.794	5.352	0.961072	0.00351003	2.10979e-05
ARHGEF26	3.829	3.942	10.354	12.424	0.906673	0.000109393	4.07166e-06
PITPNC1	2.7225	2.816	9.643	9.711	0.945752	1.53053e-06	1.13911e-06
FBXO33	12.4215	12.803	23.418	31.925	0.890806	0.00967999	9.86429e-05
BOLA1	4.296	4.468	9.821	11.992	0.885557	0.00135538	5.50017e-05
TEC	1.876	1.952	3.777	5.347	0.933629	0.0161983	0.000147349
KDM1B	27.36	28.46	57.946	58.15	0.854825	0.00176751	0.00166426
GLCCI1	8.946	9.312	24.974	28.19	0.859418	2.78716e-05	2.48863e-06
KHK	0.4215	0.451	1.2	1.573	1	0.0116043	0.000399808
HSPA12A	24.0085	25.043	54.88	57.167	0.849225	0.000573278	0.00029385
LINC01003	0.5705	0.601	1.511	2.909	1	0.00817913	9.12477e-07
RPS2P55	1.2685	1.319	2.676	2.96	0.917547	0.0157563	0.00477901
FAM117A	3.3965	3.567	5.955	7.627	0.86446	0.0359149	0.00210616
PAXBP1	12.681	13.291	27.195	30.628	0.842016	0.00178997	0.000281577
ZIC2	14.1965	14.906	100.783	219.152	0.82873	4.12568e-16	8.72718e-29
PAIP2B	1.896	1.99	6.177	8.453	0.90536	1.62827e-05	2.31511e-08
DNAJB1	93.5485	98.559	255.334	340.759	0.812008	2.16996e-05	4.27293e-08
CBX4	15.965	16.971	34.927	36.289	0.793214	0.00123514	0.000685702
ANKRD46	6.6775	7.096	13.02	15.334	0.804966	0.00831777	0.000848206
CSKMT	1.1935	1.277	2.222	3.696	0.874608	0.0540603	0.000134647
METTL25	2.418	2.591	3.555	5.386	0.82653	0.17925	0.00324894
BAIAP2	26.3605	28.385	217.607	228.156	0.75007	1.16357e-18	2.09644e-19
INSIG1	40.54	43.779	153.04	171.146	0.737769	2.06855e-08	1.19463e-09
RPS6KA1	4.3825	4.731	7.776	11.677	0.780314	0.02886	0.000117879
TMTC2	9.3515	10.138	35.994	38.019	0.740598	2.89538e-08	7.53652e-09
FAM118B	10.6285	11.527	26.395	28.19	0.738171	0.000197827	6.22394e-05
SLC2A13	13.693	14.868	31.906	33.812	0.730271	0.000490879	0.000187414
ATP8A1	0.97	1.051	5.466	5.504	0.903878	4.48351e-09	2.60695e-09
NUDT7	0.8975	0.976	1.955	2.359	0.850498	0.0179356	0.00203394
SLC26A4	0.4105	0.451	1.422	1.809	1	0.00140619	4.51454e-05
ZYG11B	40.4455	44.117	85.008	93.22	0.707338	0.00186919	0.000456807
SPTLC3	2.583	2.816	4.533	6.645	0.751837	0.0435308	0.00042281
KDM7A-DT	2.8525	3.116	5.555	6.88	0.751227	0.0140175	0.000942278
ARHGAP27P1-BPTFP1-KPNA2P3	5.198	5.683	6.77	11.57	0.741232	0.317387	0.00153408
ATXN7L3-AS1	0.338	0.375	1.244	1.769	0.924079	0.0017181	1.30285e-05
THEMIS2	1.615	1.765	5.688	5.976	0.800888	6.93853e-06	2.04168e-06
SP4	3.2985	3.624	7.199	7.863	0.742865	0.00332033	0.000865404
LOC105372401	2.304	2.553	8.887	11.363	0.752508	3.43941e-07	1.16292e-09
TMEM38B	7.2405	8.035	17.064	19.855	0.681686	0.000568057	4.319e-05
NEU1	26.944	29.962	54.346	68.687	0.65199	0.00350909	8.96416e-05
NMRAL2P	2.596	2.891	16.308	18.518	0.733394	1.09408e-12	2.40777e-14
COL11A2	2.181	2.441	4.222	4.915	0.721073	0.0192699	0.00321041
SENP8	2.113	2.365	3.422	5.111	0.713066	0.0998288	0.00127781
PIM3	11.818	13.179	32.128	35.346	0.653136	3.94784e-05	6.16582e-06
MAFG	58.569	65.293	124.201	130.886	0.640968	0.00158616	0.000716086
ING1	7.5195	8.41	25.907	29.33	0.654758	4.77761e-07	2.62479e-08
ZCCHC2	6.8815	7.697	22.485	23.551	0.660597	1.62004e-06	5.9445e-07
ICOSLG	0.688	0.776	2.031	3.524	0.824304	0.0012483	1.75239e-07
VASN	192.347	216.042	594.565	739.628	0.616368	1.68616e-06	1.07746e-08
FAT2	0.3025	0.338	2.133	9.869	0.919248	1.75119e-07	2.80061e-26
RHOB	195.618	221.036	628.426	660.759	0.599122	7.32481e-07	2.37862e-07
SUFU	17.701	20.012	30.573	40.221	0.611994	0.0246979	0.000663695
ZIC5	10.5215	11.902	16.131	36.132	0.614115	0.0857839	3.45833e-07
TENT5C	1.5275	1.727	9.421	12.267	0.730897	2.51887e-11	1.13091e-14
TNRC18	182.887	207.444	254.889	526.137	0.588305	0.162766	7.4442e-06
TPRN	7.5	8.523	26.262	29.291	0.618761	3.30218e-07	2.54619e-08
HEXIM1	34.1275	38.785	265.821	292.91	0.588705	8.04943e-18	2.53145e-19
NOTCH1	20.6535	23.504	47.059	51.505	0.589268	0.000625702	0.000140513
RGS2	1.7725	2.028	6.31	8.61	0.704158	4.14076e-06	5.06428e-09
RAB27B	0.6955	0.788	1.422	2.359	0.824304	0.0568309	0.000167378
KIFC2	10.2555	11.714	24.174	31.218	0.586385	0.0004635	4.60273e-06
CYP2U1	37.6775	43.103	82.875	89.249	0.569675	0.000962823	0.000295803
TBX19	1.6695	1.915	3.733	4.089	0.664188	0.00616384	0.00177739
EML6	1.132	1.314	2.044	2.988	0.674225	0.070714	0.00132643
ZNF10	2.633	3.041	6.177	7.588	0.624503	0.00163444	6.24713e-05
DCUN1D2	10.1765	11.751	19.422	24.141	0.563886	0.00903325	0.000403252
TPPP	0.7745	0.901	4.133	5.386	0.731366	4.90127e-08	7.58794e-11
AMY2B	2.326	2.703	4.133	6.055	0.608346	0.0404372	0.000428376
LCMT2	6.103	7.096	12.398	14.39	0.562339	0.00492685	0.000625546
GOLGA6L9	5.546	6.459	14.047	14.083	0.564377	0.000226148	0.000203878
SNX29	22.274	26.17	51.769	52.606	0.501831	0.000448493	0.000341823
MTERF2	3.0675	3.604	6.354	7.51	0.570257	0.00656391	0.000669589
CHMP1B	37.062	43.629	76.031	88.227	0.493186	0.00266173	0.000273093
NXF1	51.417	60.75	128.378	153.178	0.481907	0.000117148	4.06111e-06
LOC112268313	1.1765	1.389	7.332	8.964	0.681798	1.07599e-10	2.37807e-13
GPR146	0.2545	0.3	1.555	2.28	0.913291	8.89657e-06	7.47827e-09
CIRBP	109.353	129.422	300.082	301.482	0.474726	1.93644e-05	1.7647e-05
IDI1	30.685	36.345	71.677	78.83	0.479746	0.000387208	7.60426e-05
EID3	1.521	1.802	5.421	6.133	0.614605	7.0975e-06	5.30678e-07
LOC646903	0.349	0.413	1.466	1.887	0.742699	0.00024049	4.24504e-06
LINC02680	0.3465	0.413	1.733	2.438	0.742699	2.29032e-05	3.86951e-08
ADSS1	0.9015	1.089	3.244	3.853	0.666338	4.44143e-05	1.66391e-06
LARGE1	15.0085	18.022	45.77	46.04	0.455194	3.71226e-06	3.21407e-06
GGN	1.332	1.614	3.91	4.797	0.550998	0.000267965	6.23448e-06
ZCCHC24	48.163	58.347	98.072	118.304	0.420471	0.00287462	0.000155553
H1-0	37.704	45.769	243.336	264.602	0.417331	4.45382e-15	2.74708e-16
KIAA0513	19.2655	23.429	41.193	57.481	0.419685	0.00163453	5.06976e-06
CHKA	5.025	6.12	13.598	21.074	0.463233	8.27573e-05	8.41755e-09
TMEM53	1.4655	1.802	3.822	3.853	0.523106	0.00115661	0.000889321
GOLGA2P10	7.07	8.627	17.543	20.298	0.433286	0.000257124	1.88916e-05
NSMF	34.134	41.827	84.252	84.649	0.396274	0.000151694	0.000138604
ZNF709	0.9525	1.164	2.444	2.752	0.595152	0.00316465	0.000604769
CITED4	2.098	2.591	5.955	6.645	0.503422	0.00013723	2.1797e-05
SRXN1	90.6035	111.738	651.444	697.324	0.376772	9.94327e-17	9.50188e-18
TESK2	1.264	1.577	4.577	6.212	0.508811	9.86865e-06	1.486e-08
LOC107984952	1.1475	1.427	2.8	2.988	0.538143	0.00400498	0.00161943
CASTOR2	18.918	23.583	52.109	56.268	0.36313	2.44956e-05	5.44649e-06
HSPA1B	61.328	76.583	275.737	389.111	0.350983	2.034e-10	6.73631e-15
CCDC134	6.153	7.697	14.042	17.103	0.385162	0.00104837	3.83282e-05
ANKDD1A	1.2525	1.577	2.622	3.224	0.476293	0.0160212	0.00172504
DALRD3	9.13	11.452	18.752	24.062	0.371444	0.00362329	7.67741e-05
PNRC1	25.9235	32.628	77.453	77.808	0.340687	4.47733e-06	4.01853e-06
LOC107984512	0.8405	1.051	1.6	4.915	0.526267	0.0679401	2.84246e-09
ZCCHC14	27.2065	34.393	62.256	88.148	0.330224	0.000550241	7.84758e-07
SLC5A3	20.4805	25.907	97.583	99.455	0.332477	5.87565e-11	3.3642e-11
SH3GL2	0.204	0.263	1.333	1.494	0.905705	1.98857e-05	2.65354e-06
AXIN2	1.264	1.614	4.088	4.718	0.45503	6.91832e-05	4.11659e-06
ARHGAP20	3.6755	4.693	9.287	10.733	0.373607	0.0003813	3.00062e-05
SIK2	31.0335	39.622	74.832	90.923	0.309905	0.000229187	6.25888e-06
ZFP36L2	45.0565	57.521	69.099	122.157	0.30732	0.0747331	2.64916e-05
ZNRF2	5.128	6.571	15.731	16.238	0.346636	8.45568e-06	3.95875e-06
ITPR1	21.895	28.085	69.144	71.714	0.304525	1.48795e-06	6.63928e-07
LOC107987097	0.9635	1.239	2.812	3.735	0.493037	0.000565122	8.10486e-06
HOTAIR	24.417	31.389	43.326	64.676	0.299802	0.0175912	4.60903e-05
EGR1	17.972	23.166	67.988	93.417	0.297446	2.70781e-08	5.59505e-12
HPX	0.2325	0.3	1.333	2.477	0.795877	4.19046e-05	4.38148e-10
AP3B2	0.4895	0.638	2.488	2.831	0.592265	2.76288e-06	1.61879e-07
PLGLB1	1.308	1.739	2.656	4.043	0.370965	0.024755	0.000100524
AMOT	2.5405	3.379	8.665	8.768	0.308417	3.63618e-06	2.57541e-06
SNN	9.3115	12.353	20.13	27.168	0.255186	0.0017986	1.15453e-05
MICALL2	14.0865	18.773	38.927	50.601	0.241157	2.57225e-05	1.05646e-07
HS6ST1	23.295	31.051	49.103	63.772	0.236894	0.00194753	2.52912e-05
LINC00472	0.7525	1.014	3.244	3.971	0.422324	3.15366e-06	5.99649e-08
HMOX1	48.3285	65.331	159.662	265.467	0.208239	4.5176e-07	6.54366e-13
SKI	129.475	175.079	434.281	545.089	0.20466	2.86256e-07	1.07911e-09
ABCA7	4.5485	6.195	11.909	13.486	0.246994	0.000158962	1.705e-05
NDRG1	59.646	81.363	228.317	275.179	0.194066	1.35893e-08	9.97131e-11
ZNF483	0.744	1.014	3.333	3.774	0.422324	2.45931e-06	1.25079e-07
SYN1	0.8095	1.126	2.8	3.853	0.411611	0.000104909	3.96402e-07
PIM2	1.922	2.666	4.355	6.92	0.285075	0.00403751	2.67581e-06
SESN3	36.799	50.988	159.217	183.492	0.174889	6.47041e-10	1.23874e-11
RRAD	10.09	14.005	79.32	81.661	0.186685	2.16034e-17	7.45545e-18
WDR91	5.5575	7.735	13.242	15.572	0.20423	0.000580914	3.89814e-05
HFE-AS1	0.3225	0.451	6.043	11.284	0.49976	1.44789e-18	1.81308e-28
RSRP1	52.765	74.229	152.418	193.793	0.153979	7.61174e-06	3.78153e-08
MIRLET7BHG	4.358	6.149	12.36	14.274	0.195942	4.38411e-05	2.57707e-06
HOXC11	19.0215	26.883	35.549	84.806	0.156434	0.00976631	3.97364e-10
H2BC8	0.397	0.563	19.197	23.158	0.477754	1.57352e-35	2.44279e-39
SMPD3	0.213	0.3	2.711	3.185	0.676538	2.54366e-11	4.36822e-13
RPL13AP26	0.415	0.601	1.378	2.202	0.434487	0.00201015	2.04559e-06
HOXC10	60.6015	87.934	160.373	229.689	0.119575	4.03908e-05	1.71808e-08
LOC112268342	1.174	1.714	3.936	6.422	0.259778	4.5635e-05	1.8024e-09
SH2B2	0.478	0.713	1.155	1.927	0.333405	0.0291851	6.71224e-05
NANOS1	3.8185	5.632	19.952	22.371	0.148936	5.60472e-11	1.83565e-12
IRF7	1.7005	2.516	11.998	15.255	0.18581	3.38034e-13	1.81105e-16
NKAPL	0.5045	0.751	1.555	1.927	0.356311	0.00232934	0.000103289
LSMEM1	1.0265	1.539	7.776	14.311	0.236554	1.19599e-12	3.57935e-21
H2AC6	10.7805	16.107	66.611	81.15	0.10572	5.09798e-14	7.77735e-17
HOXC9	17.8855	26.733	31.906	67.035	0.0990282	0.0172901	3.39325e-08
LOC100379224	3.094	4.656	7.554	9.554	0.130163	0.000756411	1.37688e-05
RPS10P1	0.024	0.038	3.866	4.954	1	1.44006e-21	1.00611e-24
MEGF9	21.972	33.229	69.81	74.427	0.0879524	1.30485e-06	3.1408e-07
H3C13	0.022	0.038	1.511	1.69	1	5.73507e-11	9.78278e-13
LOC105369669	0.022	0.038	1.2	2.202	1	2.49782e-09	1.81985e-15
SIK1	0.919	1.397	1.889	3.517	0.223055	0.0266785	9.1793e-06
LOC105374013	0.3685	0.563	1.333	1.887	0.407373	0.00124551	7.65095e-06
SYP	0.0705	0.113	1.2	1.415	0.647451	9.64066e-08	2.84682e-09
AGBL3	1.016	1.614	3.377	5.033	0.155175	9.65754e-05	4.2721e-08
DTNB	1.258	2.038	2.857	4.117	0.126336	0.00679843	4.57061e-05
G0S2	14.667	23.729	71.81	87.637	0.0490884	3.71742e-11	9.86811e-14
SQSTM1	509.236	832.704	3688.66	3885.25	0.0382412	6.83342e-17	1.14143e-17
TG	2.6305	4.318	13.598	16.434	0.0737837	2.59962e-10	1.08342e-12
FAM117B	3.555	5.82	9.821	11.834	0.0647931	8.65749e-05	2.55564e-06
LOC107984428	1.1195	1.877	5.777	9.829	0.106493	1.14562e-08	6.5267e-15
H2AW	0.5135	0.864	3.555	4.797	0.223864	4.98598e-09	1.69159e-12
PAQR8	1.7975	3.116	6.31	7.981	0.0590001	5.06961e-06	3.54845e-08
ISYNA1	15.612	28.685	54.746	61.138	0.0122158	1.77875e-07	1.27056e-08
LOC100996318	0.5835	1.089	18.437	18.904	0.0881408	3.0156e-31	4.34642e-32
NEAT1	318.38	590.868	987.964	1247.62	0.00908861	1.52614e-06	6.56875e-09
ETV1	0.3025	0.563	1.466	1.533	0.224711	7.88668e-05	2.78631e-05
LOC107985388	0.274	0.526	1.422	2.162	0.247739	6.52728e-05	5.44175e-08
EFNA3	0.395	0.751	2.933	3.185	0.117567	5.19748e-09	6.01578e-10
SCX	11.503	22.04	51.502	67.546	0.00795959	5.43372e-10	2.15645e-13
SLC6A10P	0.318	0.638	10.734	11.206	0.147881	2.25805e-27	2.10674e-28
CDK5R2	0.0925	0.188	1.378	1.73	0.534161	6.95485e-08	7.96203e-10
TP53INP1	22.0505	43.854	55.857	100.415	0.00431898	0.000106624	1.93894e-10
PLEKHA6	0.182	0.375	1.378	3.578	0.263967	5.3436e-06	6.05668e-15
BCL2L11	1.064	2.178	9.732	12.778	0.0250632	4.12572e-15	3.4834e-19
GVQW3	1.018	2.065	4.266	6.291	0.0315542	1.58973e-06	2.25165e-10
CIART	1.4505	2.966	1.555	3.145	0.0152838	0.884574	0.00997116
PAXIP1-DT	0.4875	1.014	2.133	2.949	0.0645689	2.20701e-05	8.95551e-08
LINC00685	0.6715	1.427	2.266	4.797	0.0276702	0.000324955	1.16412e-10
LOC107984659	0.5925	1.277	0.8	1.927	0.0394254	0.463507	0.000474549
MAPT	0.647	1.427	2.622	2.988	0.0222202	2.56868e-05	2.01195e-06
LOC112268288	0.34	0.751	5.866	6.605	0.0702359	1.10373e-17	1.23945e-19
N4BP2L1	0.8225	1.802	0.978	2.28	0.0222004	0.634492	0.00154082
LGSN	0.8995	2.14	1.333	2.831	0.00737173	0.310567	0.000225375
TXK	0.3645	0.939	1.777	2.909	0.0238501	2.76839e-05	1.94564e-09
H2BC19P	0.184	0.489	1.229	1.996	0.0734226	2.39634e-05	5.30449e-09
NKD1	0.208	0.563	1.689	1.691	0.0691118	4.56174e-07	4.42197e-07
ZDHHC11B	0.151	0.424	1.2	1.673	0.0831203	1.01067e-05	2.45218e-08
PLAAT4	0.2985	0.976	0.355	1.337	0.00538808	0.812019	0.000210953
LOC107987142	0.0965	0.338	1.378	3.578	0.0939219	6.95485e-08	1.78905e-17
STON2	0.61	2.14	0.844	2.754	0.00017601	0.428964	3.27727e-06
ADCY10P1	0.27	1.089	0.711	1.966	0.000982976	0.0411749	2.59665e-07
LCNL1	0.54	2.215	5.732	21.664	4.26274e-05	5.03893e-14	2.39229e-35
CDKN1C	0.601	2.441	9.465	10.812	1.72817e-05	6.54065e-20	2.53645e-22
FOS	3.5995	14.756	19.419	34.795	2.58956e-08	2.64877e-11	2.42748e-19
PDZK1	0.1405	0.713	1.244	2.752	0.00211401	3.87195e-06	4.58476e-13
H3C10	0.0725	0.375	1.689	2.28	0.0136248	3.0672e-10	5.67436e-13
CRB1	0.0705	0.413	2.222	2.438	0.00683308	6.42081e-13	9.4023e-14
LOC102723811	0	0.038	1.777	2.556	0.666667	9.4749e-14	1.77323e-18
NDUFA6-DT	0.0345	0.599	1.817	2.165	0.00012716	9.31601e-12	3.26749e-14
LOC105374986	0	0.15	1.555	2.28	0.0287081	1.89212e-12	5.13855e-17
